# Drug repurposing of metformin for Alzheimer’s disease: Combining causal inference in medical records data and systems pharmacology for biomarker identification

**DOI:** 10.1101/2021.08.10.21261747

**Authors:** Marie-Laure Charpignon, Bella Vakulenko-Lagun, Bang Zheng, Colin Magdamo, Bowen Su, Kyle Evans, Steve Rodriguez, Artem Sokolov, Sarah Boswell, Yi-Han Sheu, Melek Somai, Lefkos Middleton, Bradley T. Hyman, Rebecca A. Betensky, Stan N. Finkelstein, Roy E. Welsch, Ioanna Tzoulaki, Deborah Blacker, Sudeshna Das, Mark W. Albers

## Abstract

Metformin, an antidiabetic drug, triggers anti-aging cellular responses. Aging is the principal risk factor for dementia, but previous observational studies of the diabetes drugs metformin vs. sulfonylureas have been mixed. We tested the hypotheses that metformin improves survival and reduces the risk of dementia, relative to the sulfonylureas, by emulating target trials in electronic health records of diabetic patients at an academic-centered healthcare system in the US and a wide-ranging group of primary care practices in the UK. To address metformin’s potentially dual influences on dementia risk—that it might reduce the hazard of death and put more people at risk of developing dementia while reducing the hazard of dementia by slowing biological aging, we used a competing risks approach and carefully grounded that within a causal inference emulated trial framework. To identify candidate biomarkers of metformin’s actions in the brain that might mediate reduced dementia risk, we conducted an in-vitro systems pharmacology evaluation of metformin and glyburide on differentiated human neural cells through differential gene expression. We named our multi-dimensional approach DRIAD-EHR (Drug Repurposing in Alzheimer’s Disease-Electronic Health Records). In intention-to-treat analyses, metformin was associated with a lower hazard of all-cause mortality than sulfonylureas in both cohorts. In competing risks analyses, there was also a lower cause-specific hazard of dementia onset among metformin initiators. In in-vitro studies, metformin reduced human neural cell expression of *SPP1* and *APOE*, two secreted proteins that have been implicated in Alzheimer’s disease pathogenesis and whose levels can be quantified in the CSF. Together, our findings suggest that metformin might prevent dementia in patients *without* type II diabetes. In addition, our results inform the design of clinical trials of metformin in non-diabetics and suggest a pharmacodynamic CSF biomarker, SPP1, for metformin’s action in the brain.
