## Extended Data Table 1 for "Drug repurposing of metformin for Alzheimer’s disease: Combining causal inference in medical records data and systems pharmacology for biomarker identification"

### Sheet: Sheet1
US CKD Diagnostic Codes / eGFR criterion table
Type	Name	ICD-9/10 codes (US, RPDR)
Exclusion criterion	CKD	ICD-10: E08.22, E09.22, E10.22, E11.22, I12.9, E13.22, I13.0, I13.10, N17.8, N18.1, N18.5, N19, ICD-9: 585.1, 585.5, 585.9, 585, 585.6; ODA: TLCY6, TLPC2-A; LPA135
Exclusion criterion	eGFR
