## Extended Data Table 2 for "Drug repurposing of metformin for Alzheimer’s disease: Combining causal inference in medical records data and systems pharmacology for biomarker identification"

### Sheet: CKD
medcode	readcode	readterm
89332	9Ot5.00	Predicted stage chronic kidney disease
95508	1Z1K.00	Chronic kidney disease stage 5 with proteinuria
95177	1Z1G.00	Chronic kidney disease stage 3B without proteinuria
104981	K05..13	Chronic kidney disease
94965	1Z15.00	Chronic kidney disease stage 3A
95408	1Z1D.00	Chronic kidney disease stage 3A with proteinuria
95178	1Z1F.00	Chronic kidney disease stage 3B with proteinuria
95122	1Z1H.00	Chronic kidney disease stage 4 with proteinuria
95572	1Z18.00	Chronic kidney disease stage 1 without proteinuria
95406	1Z1J.00	Chronic kidney disease stage 4 without proteinuria
95405	1Z1L.00	Chronic kidney disease stage 5 without proteinuria
95146	1Z19.00	Chronic kidney disease stage 2 with proteinuria
12586	1Z11.00	Chronic kidney disease stage 2
12479	1Z13.00	Chronic kidney disease stage 4
94789	1Z17.00	Chronic kidney disease stage 1 with proteinuria
95121	1Z1A.00	Chronic kidney disease stage 2 without proteinuria
105151	K055.00	Chronic kidney disease stage 5
12585	1Z14.00	Chronic kidney disease stage 5
105392	K051.00	Chronic kidney disease stage 1
29013	1Z10.00	Chronic kidney disease stage 1
12566	1Z12.00	Chronic kidney disease stage 3
104963	K054.00	Chronic kidney disease stage 4
94793	1Z1B.00	Chronic kidney disease stage 3 with proteinuria
105383	K052.00	Chronic kidney disease stage 2
95123	1Z1C.00	Chronic kidney disease stage 3 without proteinuria
95175	1Z1E.00	Chronic kidney disease stage 3A without proteinuria
95179	1Z16.00	Chronic kidney disease stage 3B
109750	2126	Chronic kidney disease resolved
104619	K053.00	Chronic kidney disease stage 3
110269	1Z1Q.00	CKD with GFR category G2 & albuminuria category A1
95188	1Z1C.11	CKD stage 3 without proteinuria
95176	1Z1E.11	CKD stage 3A without proteinuria
95180	1Z1F.11	CKD stage 3B with proteinuria
99312	1Z1H.11	CKD stage 4 with proteinuria
110033	1Z1M.00	CKD with GFR category G1 & albuminuria category A1
109805	1Z1V.00	CKD with GFR category G3a & albuminuria category A2
97587	1Z1J.11	CKD stage 4 without proteinuria
97683	1Z1L.11	CKD stage 5 without proteinuria
109980	1Z1a.00	CKD with GFR category G4 & albuminuria category A1
110626	1Z1c.00	CKD with GFR category G4 & albuminuria category A3
109981	1Z1e.00	CKD with GFR category G5 & albuminuria category A2
109905	1Z1W.00	CKD with GFR category G3a & albuminuria category A3
99160	1Z1K.11	CKD stage 5 with proteinuria
100633	1Z1G.11	CKD stage 3B without proteinuria
110484	1Z1P.00	CKD with GFR category G1 & albuminuria category A3
109904	1Z1b.00	CKD with GFR category G4 & albuminuria category A2
110133	1Z1d.00	CKD with GFR category G5 & albuminuria category A1
110108	1Z1R.00	CKD with GFR category G2 & albuminuria category A2
110467	1Z1f.00	CKD with GFR category G5 & albuminuria category A3
95571	1Z1D.11	CKD stage 3A with proteinuria
97979	1Z19.11	CKD stage 2 with proteinuria
97980	1Z17.11	CKD stage 1 with proteinuria
97978	1Z1A.11	CKD stage 2 without proteinuria
111022	1Z18.11	CKD stage 1 without proteinuria
109990	1Z1Z.00	CKD with GFR category G3b & albuminuria category A3
109657	1Z1Y.00	CKD with GFR category G3b & albuminuria category A2
109963	1Z1X.00	CKD with GFR category G3b & albuminuria category A1
95145	1Z1B.11	CKD stage 3 with proteinuria
110251	1Z1S.00	CKD with GFR category G2 & albuminuria category A3
109804	1Z1T.00	CKD with GFR category G3a & albuminuria category A1
110003	1Z1N.00	CKD with GFR category G1 & albuminuria category A2
