## Extended Data Table 8 for "Drug repurposing of metformin for Alzheimer’s disease: Combining causal inference in medical records data and systems pharmacology for biomarker identification"

### Sheet: Sheet1
US Dementia and Confounder Diagnostic Codes
Type	Name	ICD-9/10 codes (US, RPDR)
Outcome	Dementia	ICD-10: 290.X, 294.X, 331.X; ICD-9: 780.93, G30.X and G31.X
Confounder	Cancer	ICD-10: ICD10:C15.5, ICD10:C15.9, ICD10:C18.1, ICD10:C43.9, ICD10:C67.4, ICD10:C67.9, ICD10:C73, ICD10:C84.00, ICD10:C91.10, ICD10:D43.2, ICD10:Z85.3, ICD10:Z85.46, ICD10:C02.3, ICD10:C16.9, ICD10:C18.3, ICD10:C18.4, ICD10:C18.6, ICD10:C18.7, ICD10:C18.9, ICD10:C19, ICD10:C20, ICD10:C22.1, ICD10:C25.2, ICD10:C32.1, ICD10:C34.31, ICD10:C34.32, ICD10:C34.91, ICD10:C43.4, ICD10:C43.59, ICD10:C44.40,…
Confounder	CVD
Confounder	Hypertension
Confounder	COPD
Confounder	Stroke	ICD-10: ICD10:A52.0, ICD10:A52.05, ICD10:T67.0, ICD10:T67.0XXA, ICD10:T67.0XXD, ICD10:T67.0XXS, ICD10:Z82.3, ICD10:I97.82, ICD10:I97.820, ICD10:I97.821, ICD10:I97.81, ICD10:I97.810, ICD10:I97.811, ICD10:I69.998, ICD10:I69.993, ICD10:I69.933, ICD10:I69.992, ICD10:I69.991, ICD10:I69.969, ICD10:I69.99, ICD10:I69.990, ICD10:I69.144, ICD10:I69.149, ICD10:I69.15, ICD10:I69.151, ICD10:I69.152, ICD10:I69…
