## Extended Data Table 9 for "Drug repurposing of metformin for Alzheimer’s disease: Combining causal inference in medical records data and systems pharmacology for biomarker identification"

### Sheet: Sheet1
Type	Name	Drug names (US, RPDR)
Outcome	Dementia	Galantamine, Donepezil, Rivastigmine, and their respective brand names Razadyne, Aricept, Exelon
Exposure/Treatment	Metformin	Metformin, Glucophage
Exposure/Treatment	Sulfonylureas	Acetohexamide, Carbutamide, Chlorpropamide, Glycyclamide, Tolhexamide, Metahexamide, Tolazamide, Tolbutamide, Glibenclamide, Glyburide, Glibornuride, Gliclazide, Glipizid, Gliquidone, Glisoxepide, Glyclopyramide, Glimepiride
