## Extended Data Table 10 for "Drug repurposing of metformin for Alzheimer’s disease: Combining causal inference in medical records data and systems pharmacology for biomarker identification"

### Sheet: UK dementia diagnosis codes
Diagnosis/Drug	Code	Description
Dementia diagnosis (Medcode)	4693	[X] Unspecified dementia
	6578	Vascular dementia
	7323	Uncomplicated senile dementia
	7572	Lewy body dementia
	8934	[X]Subcortical vascular dementia
	11175	Multi-infarct dementia
	18386	Senile dementia with paranoia
	19393	[X]Vascular dementia, unspecified
	19477	Arteriosclerotic dementia
	21887	Senile dementia with depression
	26270	[X]Lewy body dementia
	29512	Senile degeneration of brain
	31016	[X]Mixed cortical and subcortical vascular dementia
	37015	Senile dementia with delirium
	41089	Senile dementia with depressive or paranoid features NOS
	42279	Arteriosclerotic dementia NOS
	43089	Uncomplicated arteriosclerotic dementia
	43292	Arteriosclerotic dementia with depression
	44674	Senile dementia with depressive or paranoid features
	46488	[X]Vascular dementia of acute onset
	53446	[X]Delirium superimposed on dementia
	55313	Other vascular dementia
	55467	Arteriosclerotic dementia with paranoia
	56912	Arteriosclerotic dementia with delirium
	64267	[X]Dementia in other specified diseases classif elsewhere
	5931	H/O: dementia
	6061	Organic memory impairment
	1916	Senile dementia
	1350	Senile/presenile dementia
	1917	Alzheimer’s disease
	7664	[X]Dementia in Alzheimer's disease
	16797	Alzheimer's disease with early onset
	29386	[X]Dementia in Alzheimer's disease, unspecified
	30706	[X]Dementia in Alzheimer's dis, atypical or mixed type
	32057	Alzheimer's disease with late onset
	38678	[X]Dementia in Alzheimer's disease with late onset
	49263	[X]Dementia in Alzheimer's disease with early onset
	59122	[X]Other Alzheimer's disease
	60059	[X]Primary degen dementia, Alzheimer's type, presenile onset
	61528	[X]Alzheimer's disease type 2
	46762	[X]Alzheimer's disease type 1
Dementia-specific drugs (product code)
Rivastigmine	11751	Rivastigmine 3mg capsules
	57627	Rivatev 4.6mg/24hours transdermal patches (Teva UK Ltd)
	57171	Erastig 9.5mg/24hours transdermal patches (Teva UK Ltd)
	55928	Exelon 4.5mg capsules (Waymade Healthcare Plc)
	36976	Rivastigmine 4.6mg/24hours transdermal patches
	56771	Rivastigmine 3mg capsules (Dr Reddy's Laboratories (UK) Ltd)
	11546	Exelon 1.5mg capsules (Novartis Pharmaceuticals UK Ltd)
	5616	Exelon 6mg capsules (Novartis Pharmaceuticals UK Ltd)
	60723	Rivastigmine 6mg capsules (Waymade Healthcare Plc)
	58780	Voleze 9.5mg/24hours transdermal patches (Focus Pharmaceuticals Ltd)
	11752	Rivastigmine 4.5mg capsules
	53882	Rivastigmine 2mg/ml oral solution
	37957	Exelon 9.5mg/24hours transdermal patches (Novartis Pharmaceuticals UK Ltd)
	11827	Rivastigmine 2mg/ml oral solution sugar free
	37444	Exelon 4.6mg/24hours transdermal patches (Novartis Pharmaceuticals UK Ltd)
	11716	Exelon 3mg capsules (Novartis Pharmaceuticals UK Ltd)
	4597	Rivastigmine 1.5mg capsules
	9786	Rivastigmine 6mg capsules
	20404	Exelon 4.5mg capsules (Novartis Pharmaceuticals UK Ltd)
	37132	Rivastigmine 9.5mg/24hours transdermal patches
	18556	Exelon 2mg/ml oral solution (Novartis Pharmaceuticals UK Ltd)
	58937	Exelon 13.3mg/24hours transdermal patches (Novartis Pharmaceuticals UK Ltd)
Galantamine	7329	Galantamine 20mg/5ml oral solution sugar free
	5334	Reminyl 12mg tablets (Shire Pharmaceuticals Ltd)
	10255	Galantamine 8mg modified-release capsules
	61476	Acumor XL 24mg capsules (Generics (UK) Ltd)
	24088	Reminyl XL 24mg capsules (Shire Pharmaceuticals Ltd)
	11635	Galantamine 12mg tablets
	9854	Reminyl 4mg tablets (Shire Pharmaceuticals Ltd)
	18587	Reminyl XL 8mg capsules (Shire Pharmaceuticals Ltd)
	11654	Galantamine 8mg tablets
	48482	Galsya XL 8mg capsules (Consilient Health Ltd)
	55720	Gatalin XL 24mg capsules (Aspire Pharma Ltd)
	10187	Galantamine 4mg tablets
	20140	Reminyl XL 16mg capsules (Shire Pharmaceuticals Ltd)
	60493	Galantex XL 24mg capsules (Creo Pharma Ltd)
	56709	Gatalin XL 16mg capsules (Aspire Pharma Ltd)
	7361	Galantamine 24mg modified-release capsules
	29288	Reminyl 4mg/ml oral solution (Shire Pharmaceuticals Ltd)
	14309	Galantamine 16mg modified-release capsules
	48015	Galsya XL 24mg capsules (Consilient Health Ltd)
	18062	Reminyl 8mg tablets (Shire Pharmaceuticals Ltd)
Donepezil	56600	Donepezil 5mg tablets (Zentiva)
	37188	Aricept Evess 10mg orodispersible tablets (Eisai Ltd)
	2931	Donepezil 10mg tablets
	35088	Donepezil 10mg orodispersible tablets sugar free
	60107	Donepezil 5mg tablets (Alliance Healthcare (Distribution) Ltd)
	53842	Aricept 5mg tablets (Waymade Healthcare Plc)
	36848	Aricept Evess 5mg orodispersible tablets (Eisai Ltd)
	59871	Donepezil 10mg/5ml oral suspension
	2930	Donepezil 5mg tablets
	35179	Donepezil 5mg orodispersible tablets sugar free
	5247	Aricept 10mg tablets (Eisai Ltd)
	5400	Aricept 5mg tablets (Eisai Ltd)
	58947	Donepezil 10mg tablets (Accord Healthcare Ltd)
	58709	Donepezil 10mg tablets (A A H Pharmaceuticals Ltd)
Memantine	9966	Ebixa 5mg/pump oral solution (Lundbeck Ltd)
	38976	Memantine 5mg+10mg+15mg+20mg Tablet
	61385	Nemdatine 10mg tablets (Actavis UK Ltd)
	6225	Memantine 10mg tablets
	39240	Memantine 20mg tablets
	57139	Ebixa 10mg tablets (DE Pharmaceuticals)
	61618	Nemdatine 20mg tablets (Actavis UK Ltd)
	39363	Ebixa 20mg tablets (Lundbeck Ltd)
	18800	Ebixa 10mg tablets (Lundbeck Ltd)
	39362	Ebixa tablets treatment initiation pack (Lundbeck Ltd)
	11837	Memantine 10mg/ml oral solution sugar free
